# Expanding the Russian allele frequency reference via cross-laboratory data integration: insights from 7,452 exome samples

**DOI:** 10.1101/2021.11.02.21265801

**Authors:** Yury A. Barbitoff, Darya N. Khmelkova, Ekaterina A. Pomerantseva, Aleksandr V. Slepchenkov, Nikita A. Zubashenko, Irina V. Mironova, Vladimir S. Kaimonov, Dmitrii E. Polev, Victoria V. Tsay, Andrey S. Glotov, Mikhail V. Aseev, Sergey G. Scherbak, Oleg S. Glotov, Arthur A. Isaev, Alexander V. Predeus

## Abstract

Population allele frequency is crucially important for accurate interpretation of known and novel variants in medical genetics. Recently, several large allele frequency databases, such as Genome Aggregation Database (gnomAD), have been created to serve as a global reference for such studies. However, frequencies of many rare alleles vary dramatically between populations, and population-specific allele frequency is often more informative than the global one. Many countries and regions, including Russia, remain poorly studied from the genetic perspective. Here, we report the first successful attempt to integrate genetic information between major medical genetic laboratories in Russia. We construct an open, large-scale reference set of genetic variants by analyzing 7,492 exome samples collected in two major Russian cities of Moscow and St. Petersburg. An approximately tenfold increase in sample size compared to previous studies allowed us to identify genetically distinct clusters of individuals within an admixed population of Russia. We highlight 47 known pathogenic variants that are overrepresented in Russia compared to other European countries. We also identify several dozen high-impact variants that are present in healthy donors despite either being annotated as pathogenic in ClinVar or falling within genes associated with autosomal dominant disorders. The constructed database of genetic variant frequencies in Russia has been made available to the medical genetics community through a variant browser available at http://ruseq.ru.
