## Supplementary Table S1 for "Expanding the Russian allele frequency reference via cross-laboratory data integration: insights from 7,452 exome samples"

### Sheet: Barbitoff et al., 2019
locus.contig	locus.position	alleles	rsid	diseased_AN	diseased_AC	diseased_AF	healthy_AN	healthy_AC	healthy_AF	gnomAD_NFE_AF	gene	CLNSIG	CLNSIGCONF	CLNREVSTAT	CLNDN	CLNDISDBINCL	total_AC	total_AN	pvalue_healthy	pvalue_all
chr2	73450679	['T', 'TA']	rs797045228	9622	3	0.000311785	3374	0	0	4.424e-05	ALMS1	Pathogenic		criteria_provided&_multiple_submitters&_no_conflicts	Alstrom_syndrome&not_provided		3	12996	1	0.0207095
chr2	151501423	['G', 'A']	rs549794342	9550	46	0.00481675	3376	22	0.00651659	0.0004702	NEB	Pathogenic/Likely_pathogenic		criteria_provided&_multiple_submitters&_no_conflicts	Muscular_dystrophy&Progressive_proximal_muscle_weakness&Limb_pain&Nemaline_myopathy_2&not_provided		68	12926	4.78879e-18	1.72643e-46
chr5	55231790	['A', 'G']	rs775051461	9380	0	0	3274	2	0.000610874	4.689e-05	MCIDAS;CCNO	Pathogenic		criteria_provided&_single_submitter	Primary_ciliary_dyskinesia		2	12654	1	1
chr6	73482209	['G', 'A']	rs201544686	9598	16	0.00166701	3376	7	0.00207346	0.0002022	MTO1	Pathogenic/Likely_pathogenic		criteria_provided&_multiple_submitters&_no_conflicts	Combined_oxidative_phosphorylation_deficiency_10&not_provided		23	12974	7.52541e-06	1.33423e-14
chr6	80201023	['G', 'A']	rs386834233	9546	15	0.00157134	3346	10	0.00298864	0.0003883	BCKDHB	Pathogenic/Likely_pathogenic		criteria_provided&_multiple_submitters&_no_conflicts	Maple_syrup_urine_disease&Maple_syrup_urine_disease_type_1B&not_provided		25	12892	1.15467e-06	1.61437e-10
chr7	30019110	['T', 'TG']	rs542489955	9384	24	0.00255754	3344	10	0.00299043	0.001006	FKBP14;FKBP14-AS1	Pathogenic/Likely_pathogenic		criteria_provided&_multiple_submitters&_no_conflicts	Muscular_hypotonia&Joint_hypermobility&Thoracolumbar_scoliosis&Congenital_muscular_dystrophy&Pes_valgus&Ehlers-Danlos_syndrome_with_progressive_kyphoscoliosis&_myopathy&_and_hearing_loss&Inborn_genetic_diseases&not_provided		34	12728	0.00249903	6.39332e-07
chr8	74364005	['C', 'T']	rs104894080	9582	9	0.000939261	3372	0	0	7.034e-05	GDAP1	Pathogenic		criteria_provided&_multiple_submitters&_no_conflicts	GDAP1-Related_Disorders&Sensory_neuropathy&Polyneuropathy&Elevated_serum_creatine_phosphokinase&Elevated_alkaline_phosphatase&Peripheral_axonal_neuropathy&Charcot-Marie-Tooth_disease&_type_4A&Charcot-Marie-Tooth_disease_axonal_type_2K&Charcot-Marie-Tooth_disease&_recessive_intermediate_A&Charcot-Marie-Tooth_disease&not_provided		9	12954	1	5.26147e-07
chr11	89178603	['G', 'A']	rs61754365	9424	18	0.00191002	3342	14	0.00418911	0.0003259	TYR;LOC107984363	Pathogenic/Likely_pathogenic		criteria_provided&_multiple_submitters&_no_conflicts	Tyrosinase-negative_oculocutaneous_albinism&Oculocutaneous_albinism&not_provided		32	12766	1.34386e-11	4.27467e-18
chr12	102840493	['G', 'A']	rs5030858	9574	78	0.00814706	3376	23	0.0068128	0.001477	PAH	Pathogenic		reviewed_by_expert_panel	Phenylketonuria&not_provided		101	12950	3.55561e-09	1.3924e-39
chr13	51944145	['G', 'T']	rs76151636	9598	50	0.00520942	3362	19	0.0056514	0.001281	ATP7B	Pathogenic		criteria_provided&_multiple_submitters&_no_conflicts	Wilson_disease&not_provided		69	12960	1.52717e-07	6.58808e-22
chr13	113118668	['C', 'T']	rs36209567	9598	28	0.00291727	3348	18	0.00537634	0.001037	F10;F7	Pathogenic/Likely_pathogenic		criteria_provided&_multiple_submitters&_no_conflicts	Abnormal_bleeding&Factor_VII_deficiency&not_provided		46	12946	3.08764e-08	2.75604e-12
chr17	8112177	['G', 'A']	rs121434233	9532	22	0.00230802	3344	9	0.00269139	0.0002813	ALOXE3	Pathogenic		criteria_provided&_multiple_submitters&_no_conflicts	Autosomal_recessive_congenital_ichthyosis_3&not_provided		31	12876	6.78238e-07	7.57072e-19
chr18	23539405	['G', 'A']	rs543206298	9596	6	0.000625261	3372	4	0.00118624	0.0001144	NPC1	Pathogenic		criteria_provided&_multiple_submitters&_no_conflicts	Niemann-Pick_disease_type_C1&Niemann-Pick_disease&_type_C&not_provided		10	12968	0.000678072	3.7147e-06
chr22	50454858	['T', 'C']	rs200488568	9454	37	0.00391369	3294	8	0.00242866	0.0001415	SBF1	Conflicting_interpretations_of_pathogenicity	Likely_pathogenic(1)&Uncertain_significance(1)	criteria_provided&_conflicting_interpretations	Charcot-Marie-Tooth_disease&_type_4B3&not_provided		45	12748	3.62737e-08	4.50779e-46

### Sheet: Ramensky et al., 2021
locus.contig	locus.position	alleles	rsid	diseased_AN	diseased_AC	diseased_AF	healthy_call_rate	healthy_AN	healthy_AC	healthy_AF	gnomAD_NFE_AF	gene	CLNSIG	CLNSIGCONF	CLNREVSTAT	CLNDN	CLNDISDBINCL	total_AC	total_AN	pvalue_healthy	pvalue_all
chr2	73450679	['T', 'TA']	rs797045228	9622	3	0.000311785	0.999408	3374	0	0	4.424e-05	ALMS1	Pathogenic		criteria_provided&_multiple_submitters&_no_conflicts	Alstrom_syndrome&not_provided		3	12996	1	0.0207095
chr2	73573187	['TAGAG', 'T']	rs747272625	9388	1	0.000106519	0.967417	3266	1	0.000306185	5.344e-05	ALMS1	Pathogenic		criteria_provided&_multiple_submitters&_no_conflicts	Alstrom_syndrome		2	12654	1	1
chr3	33051989	['A', 'C', 'G']	rs376663785	9544	4	0.000419111	0.99763	3368	1	0.000296912	3.533e-05	GLB1	Pathogenic/Likely_pathogenic		criteria_provided&_multiple_submitters&_no_conflicts	Infantile_GM1_gangliosidosis&GM1_gangliosidosis_type_2&GM1_gangliosidosis_type_3&Mucopolysaccharidosis&_MPS-IV-B&GM1_gangliosidosis&Inborn_genetic_diseases&not_provided		5	12912
chr6	73482209	['G', 'A']	rs201544686	9598	16	0.00166701	1	3376	7	0.00207346	0.0002022	MTO1	Pathogenic/Likely_pathogenic		criteria_provided&_multiple_submitters&_no_conflicts	Combined_oxidative_phosphorylation_deficiency_10&not_provided		23	12974	7.52541e-06	1.33423e-14
chr6	129478774	['TC', 'T']	rs398123387	9580	9	0.000939457	1	3376	1	0.000296209	1.765e-05	LAMA2	Pathogenic		criteria_provided&_multiple_submitters&_no_conflicts	Laminin_alpha_2-related_dystrophy&not_provided		10	12956	1	8.72467e-14
chr9	133351969	['CAG', 'C']	rs782316919	9598	10	0.00104188	0.996445	3364	5	0.00148633	0.0001501	RPL7A;SURF1;SURF2;MED22;SNORD36C;SNORD36B;SNORD24;SNORD36A	Pathogenic		criteria_provided&_multiple_submitters&_no_conflicts	Cerebellar_ataxia&Dysarthria&Muscle_weakness&Abnormal_pyramidal_signs&Mitochondrial_complex_IV_deficiency&Leigh_syndrome&Charcot-Marie-Tooth_disease&_type_4k&Inborn_genetic_diseases&Leigh_syndrome_due_to_mitochondrial_complex_IV_deficiency&not_provided		15	12962	0.00017962	2.67607e-09
chr11	2445385	['C', 'G']	rs1337409061	9582	1	0.000104362	0.994668	3358	0	0	2.992e-05	KCNQ1	Likely_pathogenic		criteria_provided&_single_submitter	Long_QT_syndrome_1		1	12940	1	1
chr11	47351507	['T', 'C']	rs376395543	9268	3	0.000323694	0.940166	3174	0	0	4.984e-05	MYBPC3;SPI1	Pathogenic/Likely_pathogenic		criteria_provided&_multiple_submitters&_no_conflicts	Intellectual_disability&Cardiomyopathy&Hypertrophic_cardiomyopathy&Familial_hypertrophic_cardiomyopathy_4&Primary_familial_hypertrophic_cardiomyopathy&Cardiovascular_phenotype&not_provided		3	12442	1	0.0251448
chr17	80110938	['C', 'G']	rs375470378	9578	21	0.00219252	0.999408	3374	5	0.00148192	0.0002729	GAA	Pathogenic/Likely_pathogenic		criteria_provided&_multiple_submitters&_no_conflicts	Glycogen_storage_disease&_type_II&not_provided		26	12952	0.00257827	1.47441e-14
chr22	50523994	['C', 'T', 'G']	rs74315511	9538	20	0.00209688	0.991706	3348	2	0.000597372	0.0001585	TYMP;SCO2;NCAPH2	Pathogenic		criteria_provided&_multiple_submitters&_no_conflicts	Seizures&Severe_global_developmental_delay&Cardioencephalomyopathy&_fatal_infantile&_due_to_cytochrome_c_oxidase_deficiency&Myopia_6&not_provided		22	12886
