## Supplementary Table S2 for "Expanding the Russian allele frequency reference via cross-laboratory data integration: insights from 7,452 exome samples"

### Sheet: Checked_overrepresented.freeze2
locus.contig	locus.position	alleles	rsid	filters	total_AC	total_n_hom	total_AN	healthy_AC	healthy_n_hom	healthy_AN	gnomAD_AF	gnomAD_NFE_AF	pvalue_healthy	CLNSIG	CLNDN	CLNREVSTAT	gene	inheritance	loeuf	effect	heel_AC	ankle_AC	toes_AC
chr1	56940965	['G', 'A']	rs41286844	[]	79	1	12916	18	0	3368	0.001119	0.001884	0.000111004	Pathogenic	C8 deficiency, type II	criteria_provided&_multiple_submitters&_no_conflicts	C8B	AR	1.334	stop_gained	77	2	0
chr1	94060733	['A', 'C']	rs200692438	[]	27	0	12680	9	0	3328	0.0003805	0.0006123	0.000270011	Pathogenic/Likely_pathogenic	Stargardt disease	criteria_provided&_multiple_submitters&_no_conflicts	ABCA4	AD	0.91	missense_variant	25	0	2
chr1	145927328	['C', 'G']	rs201779890	[]	228	4	12834	54	1	3336	0.005471	0.00671	1.3498e-08	Pathogenic/Likely_pathogenic	Thrombocytopenia-absent radius syndrome	criteria_provided&_multiple_submitters&_no_conflicts	RBM8A	AR	0.564	intron_variant	222	4	2
chr1	173831632	['T', 'C']	rs142433332	[]	20	0	12486	5	0	3174	0.0003306	0.0001937	0.000439178	Pathogenic	Leukoencephalopathy with brain stem and spinal cord involvement and lactate elevation	criteria_provided&_multiple_submitters&_no_conflicts	DARS2	AR	0.915	splice_donor_variant	20	0	0
chr1	179552608	['C', 'T']	rs200482683	[]	27	0	12926	7	0	3356	0.0001119	0.0002211	1.28179e-05	Pathogenic/Likely_pathogenic	Nephrotic syndrome, type 2	criteria_provided&_multiple_submitters&_no_conflicts	NPHS2	AR	0.991	missense_variant	27	0	0
chr1	215867179	['T', 'C']	rs372347027	[]	14	0	12826	4	0	3354	6.803e-05	0.0001063	0.000506311	Pathogenic	Usher syndrome	reviewed_by_expert_panel	USH2A	AR	0.857	intron_variant	14	0	0
chr2	19941796	['A', 'C']	rs199952377	[]	28	0	12550	10	0	3296	0.0001553	0.000301	1.0252e-07	Pathogenic/Likely_pathogenic	Cranioectodermal dysplasia	criteria_provided&_multiple_submitters&_no_conflicts	WDR35	AR	0.815	stop_gained	26	0	2
chr2	44312754	['G', 'T']	rs886042834	[]	4	0	12874	3	0	3360	2.405e-05	4.429e-05	0.000491075	Pathogenic	Cystinuria	criteria_provided&_multiple_submitters&_no_conflicts	SLC3A1	AD;AR	0.994	splice_donor_variant	3	1	0
chr2	151501423	['G', 'A']	rs549794342	[]	68	0	12926	22	0	3376	0.0002724	0.0004702	4.78879e-18	Pathogenic/Likely_pathogenic	Nemaline myopathy	criteria_provided&_multiple_submitters&_no_conflicts	NEB	AR	0.424	stop_gained	63	3	2
chr2	181603943	['G', 'C']	rs200711686	[]	12	1	12856	4	0	3366	0.0008925	7.984e-05	0.000175192	Pathogenic/Likely_pathogenic	Retinitis pigmentosa	criteria_provided&_multiple_submitters&_no_conflicts	CERKL	AR	1.542	missense_variant	11	1	0
chr2	216478216	['G', 'T']	rs119473033	[]	19	0	12846	7	0	3320	7.955e-05	0.0001319	4.15862e-07	Pathogenic	Schimke immunoosseous dysplasia	criteria_provided&_multiple_submitters&_no_conflicts	SMARCAL1	AR	0.611	stop_gained	19	0	0
chr2	219281937	['A', 'G']	rs369661561	[]	20	0	12766	7	0	3328	5.97e-05	0.0001232	2.6875e-07	Likely_pathogenic	Spinal muscular atrophy, distal	criteria_provided&_multiple_submitters&_no_conflicts	DNAJB2	AR	1.027	splice_acceptor_variant	19	1	0
chr3	132704341	['C', 'A']	rs119456961	[]	3	0	12980	3	0	3376	1.989e-05	4.397e-05	0.000487541	Pathogenic	Nephronophthisis	criteria_provided&_multiple_submitters&_no_conflicts	NPHP3	AR	0.649	stop_gained	3	0	0
chr3	165830606	['C', 'T']	rs201820739	[]	16	0	12970	9	0	3376	0.000275	0.000441	2.59941e-05	Pathogenic/Likely_pathogenic	Butyrylcholinesterase deficiency	criteria_provided&_multiple_submitters&_no_conflicts	BCHE	AR	1.329	missense_variant	16	0	0
chr4	67753920	['C', 'T']	rs104893842	[]	25	0	12932	7	0	3372	0.0001435	0.0001678	2.2382e-06	Pathogenic	Hypogonadotropic hypogonadism	criteria_provided&_multiple_submitters&_no_conflicts	GNRHR	AR	0.75	missense_variant	25	0	0
chr5	149981550	['T', 'A']	rs104893924	[]	28	0	12958	11	0	3376	0.0001114	0.0002377	1.05412e-09	Pathogenic/Likely_pathogenic	Multiple epiphyseal dysplasia type; Diastrophic dysplasia	criteria_provided&_multiple_submitters&_no_conflicts	SLC26A2	AR	1.106	missense_variant	27	1	0
chr6	73482209	['G', 'A']	rs201544686	[]	23	0	12974	7	0	3376	0.000167	0.0002022	7.52541e-06	Pathogenic/Likely_pathogenic	Combined oxidative phosphorylation deficiency	criteria_provided&_multiple_submitters&_no_conflicts	MTO1	AR	0.64	missense_variant	23	0	0
chr6	80201023	['G', 'A']	rs386834233	[]	25	0	12892	10	0	3346	0.0005541	0.0003883	1.15467e-06	Pathogenic/Likely_pathogenic	Maple syrup urine disease	criteria_provided&_multiple_submitters&_no_conflicts	BCKDHB	AR	1.103	missense_variant	24	1	0
chr8	86666950	['TGGAGTCTG', 'T']	rs775796581	[]	11	0	12942	4	0	3368	5.172e-05	9.677e-05	0.00036223	Pathogenic	Achromatopsia	criteria_provided&_multiple_submitters&_no_conflicts	CNGB3	AR	1.018	frameshift_variant	11	0	0
chr9	133351969	['CAG', 'C']	rs782316919	[]	15	0	12962	5	0	3364	9.978e-05	0.0001501	0.00017962	Pathogenic	Mitochondrial complex IV deficiency, nuclear type	criteria_provided&_multiple_submitters&_no_conflicts	SURF1	AR	0.191	frameshift_variant	15	0	0
chr9	137233722	['G', 'A']	rs121918236	[]	5	0	12978	3	0	3376	2.409e-05	3.572e-05	0.000266857	Likely_pathogenic	Hypophosphatemic rickets with hypercalciuria	criteria_provided&_multiple_submitters&_no_conflicts	SLC34A3	AR	1.369	splice_region_variant&synonymous_variant	5	0	0
chr10	89222511	['C', 'T']	rs116928232	[]	33	0	12644	15	0	3266	0.0009077	0.001286	3.3907e-05	Pathogenic/Likely_pathogenic	Cholesteryl ester storage disease	criteria_provided&_multiple_submitters&_no_conflicts	LIPA	AR	0.998	splice_region_variant&synonymous_variant	31	1	1
chr11	2167905	['C', 'T']	rs80338892	[]	4	0	12984	4	0	3374	0.0001063	0.000127	0.000998141	Pathogenic	Segawa syndrome	criteria_provided&_multiple_submitters&_no_conflicts	TH	AR	0.788	missense_variant	4	0	0
chr11	6617040	['G', 'A']	rs119455955	[]	27	1	12978	8	0	3374	0.0002229	0.0003963	7.74908e-05	Pathogenic	Ceroid lipofuscinosis, neuronal	criteria_provided&_multiple_submitters&_no_conflicts	TPP1	AR	0.242	stop_gained	26	1	0
chr11	17574890	['C', 'T']	rs554847663	[]	44	0	12476	17	0	3178	0.0003837	0.0007719	1.14329e-09	Pathogenic/Likely_pathogenic	Deafness	criteria_provided&_multiple_submitters&_no_conflicts	OTOG	AR	0.749	stop_gained	43	1	0
chr11	22274605	['C', 'T']	rs137854529	[]	30	0	12718	9	0	3310	0.0005798	0.0002123	6.07389e-08	Pathogenic	Muscular dystrophy, limb-girdle; Miyoshi muscular dystrophy	criteria_provided&_multiple_submitters&_no_conflicts	ANO5	AD	0.949	missense_variant	29	0	1
chr11	71439059	['G', 'T']	rs749076525	[]	10	0	12950	4	0	3374	7.959e-06	1.76e-05	4.93242e-07	Pathogenic	Smith-Lemli-Opitz syndrome	criteria_provided&_multiple_submitters&_no_conflicts	DHCR7	AR	1.349	stop_gained	10	0	0
chr11	71441401	['C', 'T']	rs11555217	[]	68	0	12980	17	0	3370	0.0007693	0.001428	1.20859e-05	Pathogenic/Likely_pathogenic	Smith-Lemli-Opitz syndrome	criteria_provided&_multiple_submitters&_no_conflicts	DHCR7	AR	1.349	stop_gained	62	5	1
chr11	89178603	['G', 'A']	rs61754365	[]	32	0	12766	14	0	3342	0.0002631	0.0003259	1.34386e-11	Pathogenic/Likely_pathogenic	Albinism, oculocutaneous	criteria_provided&_multiple_submitters&_no_conflicts	TYR	AR	1.964	missense_variant	31	1	0
chr12	57244222	['T', 'A']	rs371720347	[]	13	0	12762	4	0	3306	6.364e-05	6.155e-05	6.0639e-05	Pathogenic/Likely_pathogenic	Bailey-Bloch congenital myopathy	criteria_provided&_multiple_submitters&_no_conflicts	STAC3	AR	0.754	stop_gained	11	0	2
chr12	102840493	['G', 'A']	rs5030858	[]	101	0	12950	23	0	3376	0.0007596	0.001477	3.55561e-09	Pathogenic	Phenylketonuria	reviewed_by_expert_panel	PAH	AR	1.502	missense_variant	99	1	1
chr13	20189473	['C', 'T']	rs72474224	[]	68	0	12804	15	0	3322	0.00772	0.001326	5.74378e-05	Pathogenic	Deafness	reviewed_by_expert_panel	GJB2	AR	1.984	missense_variant;upstream_gene_variant	61	3	4
chr13	51944145	['G', 'T']	rs76151636	[]	69	0	12960	19	0	3362	0.0009222	0.001281	1.52717e-07	Pathogenic	Wilson disease	criteria_provided&_multiple_submitters&_no_conflicts	ATP7B	AR	1.188	missense_variant	66	1	2
chr13	51944162	['C', 'T']	rs376910645	[]	5	0	12962	3	0	3362	4.01e-06	8.838e-06	4.27222e-06	Pathogenic/Likely_pathogenic	Wilson disease	criteria_provided&_multiple_submitters&_no_conflicts	ATP7B	AR	1.188	missense_variant	5	0	0
chr13	113118518	['C', 'T']	rs121964931	[]	4	0	12932	3	0	3344	0.0001529	3.559e-05	0.000256819	Pathogenic/Likely_pathogenic	Factor VII deficiency	criteria_provided&_multiple_submitters&_no_conflicts	F7	AR	0.902	missense_variant	1	3	0
chr13	113118668	['C', 'T']	rs36209567	[]	46	0	12946	18	0	3348	0.0005632	0.001037	3.08764e-08	Pathogenic/Likely_pathogenic	Factor VII deficiency	criteria_provided&_multiple_submitters&_no_conflicts	F7	AR	0.902	missense_variant	44	0	2
chr15	72350518	['C', 'T']	rs121907954	[]	19	0	12892	5	0	3352	0.0001273	0.000211	0.000820501	Pathogenic/Likely_pathogenic	Tay-Sachs disease	criteria_provided&_multiple_submitters&_no_conflicts	HEXA	AR	0.973	missense_variant&splice_region_variant	19	0	0
chr15	89315318	['C', 'T']	rs121918164	[]	24	0	12838	9	0	3302	4.772e-05	6.154e-05	1.34206e-12	Pathogenic	Fanconi anemia, complementation group I	criteria_provided&_multiple_submitters&_no_conflicts	FANCI	AR	0.555	stop_gained	24	0	0
chr15	90761015	['C', 'T']	rs200389141	[]	26	1	12718	6	0	3354	0.0001389	0.0002869	0.000485408	Pathogenic	Bloom syndrome	criteria_provided&_multiple_submitters&_no_conflicts	BLM	AR	0.751	stop_gained	25	1	0
chr16	3243310	['A', 'G']	rs28940579	[]	37	0	12982	12	0	3376	0.002167	0.0009318	0.000109391	Pathogenic/Likely_pathogenic	Familial Mediterranean fever	criteria_provided&_multiple_submitters&_no_conflicts	MEFV	AD;AR	1.129	missense_variant	20	17	0
chr16	8811153	['G', 'A']	rs28936415	[]	34	0	12956	4	0	3372	0.004068	0.005683	7.5225e-05	Pathogenic	Congenital disorder of glycosylation, type Ia	criteria_provided&_multiple_submitters&_no_conflicts	PMM2	AR	1.879	missense_variant	32	2	0
chr16	89154148	['C', 'T']	rs141090143	[]	9	0	12980	4	0	3372	0.0026	0.004896	0.000481901	Pathogenic/Likely_pathogenic	Combined malonic and methylmalonic aciduria	criteria_provided&_multiple_submitters&_no_conflicts	ACSF3	AR	1.772	missense_variant	8	1	0
chr19	45353295	['TAA', 'T']	rs587778271	[]	15	0	12966	5	0	3372	7.562e-05	0.0001408	0.00013533	Pathogenic/Likely_pathogenic	Xeroderma pigmentosum, group D; Trichothiodystrophy, photosensitive	criteria_provided&_multiple_submitters&_no_conflicts	ERCC2	AR	1.086	frameshift_variant	15	0	0
chr20	54158136	['G', 'A']	rs114368325	[]	67	2	12810	12	0	3316	0.0006647	0.001091	0.000382863	Pathogenic	Hypercalcemia, infantile	criteria_provided&_multiple_submitters&_no_conflicts	CYP24A1	AR	1.542	missense_variant	63	3	1
chr21	44289773	['C', 'T']	rs121434254	[]	35	2	12976	9	0	3366	0.0007455	0.0006095	0.000283525	Pathogenic	Autoimmune polyendocrinopathy syndrome , type I	criteria_provided&_multiple_submitters&_no_conflicts	AIRE	AD;AR	1.115	stop_gained	33	2	0
chr22	50626976	['A', 'C']	rs74315457	[]	25	0	12960	7	0	3366	0.0002342	0.0003964	0.000468307	Pathogenic	Metachromatic leukodystrophy	criteria_provided&_multiple_submitters&_no_conflicts	ARSA	AR	1.34	missense_variant	25	0	0
chrX	154929410	['AT', 'A']	rs387906455	[]	18	0	12882	5	0	3370	1.112e-05	1.245e-05	1.04321e-09	Pathogenic	Hemophilia A	criteria_provided&_multiple_submitters&_no_conflicts	F8	AR	0.089	frameshift_variant	14	4	0
