## Supplementary Table S3 for "Expanding the Russian allele frequency reference via cross-laboratory data integration: insights from 7,452 exome samples"

### Sheet: 1_Pathogenic_ClinVar
locus.contig	locus.position	alleles	rsid	filters	total_AC	total_n_hom	total_AN	healthy_AC	healthy_n_hom	healthy_AN	gnomAD_AF	gnomAD_NFE_AF	pvalue_healthy	CLNSIG	CLNDN	CLNREVSTAT	gene	inheritance	loeuf	effect	heel_AC	ankle_AC	toes_AC
chr1	45333429	['A', 'G']	rs1557485553	[]	1	0	12982	1	0	3374				Likely_pathogenic	MYH-associated polyposis	criteria_provided&_multiple_submitters&_no_conflicts	MUTYH	AR	1.191	missense_variant	1	0	0
chr1	110603893	['C', 'T']	rs786205232	[]	3	0	10276	1	0	1910				Pathogenic	Developmental and epileptic encephalopathy	criteria_provided&_multiple_submitters&_no_conflicts	KCNA2	AD	0.38	missense_variant	1	1	1
chr2	26204087	['G', 'A']	rs1243779049	[]	2	0	12946	1	0	3372				Pathogenic/Likely_pathogenic	Mitochondrial trifunctional protein deficiency	criteria_provided&_multiple_submitters&_no_conflicts	HADHA	AR	0.621	stop_gained	2	0	0
chr2	108896995	['C', 'T']	rs121908453	[]	1	0	12970	1	0	3360				Pathogenic/Likely_pathogenic	Ectodermal dysplasia 10A, hypohidrotic/hair/nail type	criteria_provided&_multiple_submitters&_no_conflicts	EDAR	AD	0.906	missense_variant	1	0	0	present in gnomAD3
chr2	112001268	['C', 'T']	rs774755041	[]	1	0	12920	1	0	3370				Pathogenic/Likely_pathogenic	Retinitis pigmentosa	criteria_provided&_multiple_submitters&_no_conflicts	MERTK	AR	0.748	stop_gained	1	0	0
chr2	227111677	['C', 'T']	rs1553690565	[]	2	0	12872	1	0	3332				Likely_pathogenic	Alport syndrome 2, autosomal recessive	criteria_provided&_multiple_submitters&_no_conflicts	COL4A4	AD	0.616	splice_donor_variant	2	0	0	present in gnomAD3
chr5	225563	['G', 'A']	rs1579384604	['VQSRTrancheSNP99.50to99.60']	1	0	13000	1	0	3376				Likely_pathogenic	Paragangliomas	criteria_provided&_multiple_submitters&_no_conflicts	SDHA	AD	0.859	splice_donor_variant	1	0	0
chr5	132387038	['TC', 'T']	rs386134209	['VQSRTrancheINDEL90.00to97.00']	3	0	12948	1	0	3364				Pathogenic	Carnitine deficiency, systemic primary	criteria_provided&_multiple_submitters&_no_conflicts	SLC22A5	AR	1.358	frameshift_variant	3	0	0	present in gnomAD3
chr8	89982836	['CAA', 'C']	rs876659305	['VQSRTrancheINDEL90.00to97.00']	2	0	12928	1	0	3372				Pathogenic	Nijmegen breakage syndrome	criteria_provided&_multiple_submitters&_no_conflicts	NBN	AR	1.01	frameshift_variant	0	2	0
chr9	34649452	['G', 'A']	rs111033790	[]	3	0	12944	1	0	3374				Pathogenic/Likely_pathogenic	Galactosemia	criteria_provided&_multiple_submitters&_no_conflicts	GALT	AR	0.864	stop_gained	3	0	0	present in gnomAD3
chr9	35689795	['ATCT', 'A']	rs199476146	['VQSRTrancheINDEL90.00to97.00']	1	0	12970	1	0	3372				Pathogenic	Arthrogryposis, distal; Nemaline myopathy	criteria_provided&_multiple_submitters&_no_conflicts	TPM2	AD	0.827	inframe_deletion	1	0	0
chr9	77321677	['C', 'T']	rs1369905878	[]	1	0	12898	1	0	3370				Pathogenic	Choreoacanthocytosis	criteria_provided&_multiple_submitters&_no_conflicts	VPS13A	AR	0.484	stop_gained	1	0	0
chr9	92047261	['G', 'T']	rs267607087	[]	1	0	12832	1	0	3350				Pathogenic	Neuropathy, hereditary sensory and autonomic	criteria_provided&_multiple_submitters&_no_conflicts	SPTLC1	AD	0.978	missense_variant	1	0	0
chr9	128332219	['C', 'A']	rs1045118320	[]	1	0	12954	1	0	3362				Likely_pathogenic	Coenzyme Q10 deficiency, primary	criteria_provided&_multiple_submitters&_no_conflicts	COQ4	AR	1.581	missense_variant	1	0	0	present in gnomAD3
chr11	5225832	['G', 'C']	rs34690599	[]	1	0	5650	1	0	2054				Pathogenic	Thalassemia, beta	criteria_provided&_multiple_submitters&_no_conflicts	HBB	AD	1.978	intron_variant	1	0	0	present in gnomAD3
chr11	47342719	['G', 'A']	rs397515905	[]	2	0	12964	1	0	3366				Pathogenic/Likely_pathogenic	Cardiomyopathy, hypertrophic	criteria_provided&_multiple_submitters&_no_conflicts	MYBPC3	AD	0.588	missense_variant	0	2	0	present in gnomAD3
chr11	71442349	['A', 'G']	rs121912195	[]	1	0	12964	1	0	3368				Likely_pathogenic	Smith-Lemli-Opitz syndrome	criteria_provided&_multiple_submitters&_no_conflicts	DHCR7	AR	1.349	missense_variant	1	0	0	present in gnomAD3
chr13	32339641	['T', 'G']	rs80358754	[]	3	0	12728	1	0	3362				Pathogenic	Hereditary breast and ovarian cancer syndrome	criteria_provided&_multiple_submitters&_no_conflicts	BRCA2	AD	0.635	stop_gained	3	0	0	present in gnomAD3
chr13	32362589	['T', 'G']	rs863224468	[]	1	0	12930	1	0	3376				Pathogenic	Hereditary breast and ovarian cancer syndrome	reviewed_by_expert_panel	BRCA2	AD	0.635	stop_gained	1	0	0	present in gnomAD3
chr13	51942444	['GCGCT', 'G']	rs1555285830	['VQSRTrancheINDEL90.00to97.00']	1	0	12944	1	0	3346				Pathogenic/Likely_pathogenic	Wilson disease	criteria_provided&_multiple_submitters&_no_conflicts	ATP7B	AR	1.188	frameshift_variant	1	0	0	present in gnomAD3
chr14	102012450	['C', 'T']	rs1057518961	[]	2	0	12976	1	0	3374				Pathogenic/Likely_pathogenic	Charcot-Marie-Tooth disease; Mental retardation, autosomal dominant	criteria_provided&_multiple_submitters&_no_conflicts	DYNC1H1	AD	0.08	missense_variant	2	0	0
chr17	7675124	['T', 'C']	rs148924904	[]	1	0	12982	1	0	3372				Pathogenic	Li-Fraumeni syndrome	reviewed_by_expert_panel	TP53	AD	0.469	missense_variant	1	0	0	present in gnomAD3
chr17	42543603	['C', 'T']	rs1244655820	[]	1	0	12950	1	0	3356				Pathogenic/Likely_pathogenic	Mucopolysaccharidosis type IIIB (Sanfilippo B)	criteria_provided&_multiple_submitters&_no_conflicts	NAGLU	AR	0.903	stop_gained	1	0	0	present in gnomAD3
chr17	44915251	['C', 'T']	rs59285727	[]	3	0	12966	1	0	3372				Pathogenic	Alexander disease	criteria_provided&_multiple_submitters&_no_conflicts	GFAP	AD	1.026	missense_variant	2	0	1
chr17	61744445	['G', 'C']	rs1257401983	[]	1	0	12956	1	0	3372				Pathogenic/Likely_pathogenic	Hereditary breast and ovarian cancer syndrome	criteria_provided&_multiple_submitters&_no_conflicts	BRIP1	AD	0.786	stop_gained	0	1	0
chrX	32343175	['AT', 'A']	rs794727661	['VQSRTrancheINDEL90.00to97.00']	6	0	12792	1	0	3322				Pathogenic	Becker muscular dystrophy; Duchenne muscular dystrophy	criteria_provided&_multiple_submitters&_no_conflicts	DMD	XLR	0.154	frameshift_variant	4	1	1
chrM	3460	['G', 'A']	rs199476118	[]	6	1	6996	1	0	1488				Pathogenic	Leber hereditary optic neuropathy; Leigh syndrome	criteria_provided&_multiple_submitters&_no_conflicts	MT-ND1	Mt		missense_variant	6	0	0
chr2	214730478	['CAT', 'C']	rs587782504	[]	2	0	12910	1	0	3374				Pathogenic/Likely_pathogenic	Hereditary breast and ovarian cancer syndrome	criteria_provided&_multiple_submitters&_no_conflicts	BARD1	AD	1.358	frameshift_variant	2	0	0
chr2	214752502	['G', 'T']	rs777937955	[]	1	0	12904	1	0	3366				Pathogenic	Hereditary breast and ovarian cancer syndrome	criteria_provided&_multiple_submitters&_no_conflicts	BARD1	AD	1.358	stop_gained	1	0	0
chr3	38138852	['CGGA', 'C']	rs878852993	['VQSRTrancheINDEL90.00to97.00']	1	0	12954	1	0	3368				Pathogenic/Likely_pathogenic	Immunodeficiency	criteria_provided&_multiple_submitters&_no_conflicts	MYD88	AR	0.655	inframe_deletion	1	0	0
chr3	136293754	['A', 'G']	rs1553778865	[]	5	0	12902	1	0	3366				Pathogenic/Likely_pathogenic	Propionic acidemia	criteria_provided&_multiple_submitters&_no_conflicts	PCCB	AR	0.894	splice_acceptor_variant	5	0	0
chr4	3492937	['AC', 'A']	rs794727884	['VQSRTrancheINDEL90.00to97.00']	1	0	12852	1	0	3316				Pathogenic	Myasthenic syndrome, congenital	criteria_provided&_multiple_submitters&_no_conflicts	DOK7	AR	0.934	frameshift_variant	1	0	0
chr6	129502657	['A', 'G']	rs914395925	[]	1	0	12866	1	0	3374				Pathogenic/Likely_pathogenic	Muscular dystrophy, congenital, merosin deficient or partially deficient	criteria_provided&_multiple_submitters&_no_conflicts	LAMA2	AR	0.732	splice_acceptor_variant	1	0	0
chr9	95240675	['G', 'A']	rs730881731	[]	1	0	12786	1	0	3356				Pathogenic/Likely_pathogenic	Fanconi anemia	criteria_provided&_multiple_submitters&_no_conflicts	FANCC	AR	1.043	stop_gained	1	0	0
chr11	6391567	['G', 'A']	rs1847910654	[]	2	0	12982	1	0	3374				Pathogenic/Likely_pathogenic	Niemann-Pick disease	criteria_provided&_multiple_submitters&_no_conflicts	SMPD1	AR	0.321	missense_variant	2	0	0
chr11	68937076	['AAG', 'A']	rs886043774	['VQSRTrancheINDEL90.00to97.00']	1	0	12796	1	0	3234				Pathogenic	Charcot-Marie-Tooth disease	criteria_provided&_multiple_submitters&_no_conflicts	IGHMBP2	AR	0.953	frameshift_variant	1	0	0
chr11	72195454	['C', 'T']	rs121918405	[]	7	0	12840	1	0	3330				Pathogenic	Neurodegeneration due to cerebral folate transport deficiency	criteria_provided&_multiple_submitters&_no_conflicts	FOLR1	AR	0.652	stop_gained	7	0	0
chr11	77142708	['G', 'A']	rs111033426	[]	2	0	12894	1	0	3360				Likely_pathogenic	Usher syndrome; Deafness, autosomal recessive	criteria_provided&_multiple_submitters&_no_conflicts	MYO7A	AR	0.848	splice_acceptor_variant	2	0	0
chr12	102843755	['GC', 'G']	rs5030654	[]	1	0	12894	1	0	3358				Pathogenic	Phenylketonuria	reviewed_by_expert_panel	PAH	AR	1.502	frameshift_variant	0	0	1
chr13	51946307	['T', 'TG']	rs1555287300	['VQSRTrancheINDEL90.00to97.00']	2	0	12840	1	0	3328				Pathogenic/Likely_pathogenic	Wilson disease	criteria_provided&_multiple_submitters&_no_conflicts	ATP7B	AR	1.188	frameshift_variant	2	0	0
chr14	67729209	['A', 'G']	rs28940313	[]	1	0	12940	1	0	3366				Pathogenic/Likely_pathogenic	Leber congenital amaurosis	criteria_provided&_multiple_submitters&_no_conflicts	RDH12	AD	1.435	missense_variant	0	1	0
chr17	80210825	['AC', 'A']	rs777956287	['VQSRTrancheINDEL90.00to97.00']	3	0	12942	2	0	3364				Pathogenic	Mucopolysaccharidosis&_MPS-III-A&Sanfilippo_syndrome&not_provided	criteria_provided&_multiple_submitters&_no_conflicts	SGSH	AR	0.804	frameshift_variant	3	0	0
chr19	7526869	['C', 'T']	rs797044824	[]	1	0	12960	1	0	3368				Likely_pathogenic	Mucolipidosis	criteria_provided&_multiple_submitters&_no_conflicts	MCOLN1	AR	0.604	stop_gained	0	1	0
chr19	15180173	['G', 'A']	rs1438626607	[]	1	0	12952	1	0	3368				Pathogenic/Likely_pathogenic	Cerebral arteriopathy with subcortical infarcts and leukoencephalopathy	criteria_provided&_multiple_submitters&_no_conflicts	NOTCH3	AD	0.322	missense_variant	1	0	0

### Sheet: 2_Expected_Pathogenic
locus.contig	locus.position	alleles	rsid	filters	total_AC	total_n_hom	total_AN	healthy_AC	healthy_n_hom	healthy_AN	gnomAD_AF	gnomAD_NFE_AF	pvalue_healthy	CLNSIG	CLNDN	CLNREVSTAT	gene	inheritance	loeuf	effect	heel_AC	ankle_AC	toes_AC
chr1	2306700	['C', 'T']		[]	2	0	12692	1	0	3240							SKI	AD	0.194	stop_gained	1	1	0	no evidence for pLoF pathogenicity in the gene
chr1	46273703	['C', 'A']		[]	1	0	12278	1	0	2858							RAD54L	AD	0.185	stop_gained	1	0	0	no evidence for pLoF pathogenicity in the gene
chr1	46278280	['T', 'C']		[]	1	0	12232	1	0	2838							RAD54L	AD	0.185	stop_lost	0	0	1	no evidence for pLoF pathogenicity in the gene
chr3	9475139	['TC', 'T']		[]	1	0	12736	1	0	3298							SETD5	AD	0.227	frameshift_variant	1	0	0
chr3	53810084	['G', 'A']		[]	1	0	12928	1	0	3364							CACNA1D	AD, AR	0.214	stop_gained;downstream_gene_variant	1	0	0	no evidence for pLoF pathogenicity in the gene
chr3	136477414	['T', 'A']		[]	1	0	11666	1	0	2740							STAG1	AD	0.119	splice_acceptor_variant	1	0	0	present in gnomAD3
chr3	142449578	['C', 'A']		[]	1	0	12930	1	0	3376							ATR	AD, AR	0.197	stop_gained	0	1	0	no evidence for pLoF pathogenicity in the gene
chr4	3182426	['C', 'T']		[]	1	0	12950	1	0	3362							HTT	AD, AR	0.176	stop_gained	1	0	0	no evidence for pLoF pathogenicity in the gene
chr4	113049729	['A', 'G']		[]	1	0	12896	1	0	3352							ANK2	AD	0.106	start_lost	1	0	0	no evidence for pLoF pathogenicity in the gene
chr5	56815608	['C', 'A']		[]	1	0	12244	1	0	3036							MAP3K1	AD	0.214	stop_gained	1	0	0
chr5	143300742	['A', 'AT']		[]	1	0	12818	1	0	3352							NR3C1	AD	0.32	frameshift_variant	0	0	1	no evidence for pLoF pathogenicity in the gene
chr6	45328785	['G', 'T']	rs1159867348	[]	1	0	12874	1	0	3360							RUNX2	AD	0.343	splice_donor_variant	1	0	0
chr6	73194773	['C', 'T']		[]	1	0	9962	1	0	1758							KCNQ5	AD	0.306	stop_gained	1	0	0	no evidence for pLoF pathogenicity in the gene
chr6	75154522	['A', 'T']		[]	1	0	12884	1	0	3350							COL12A1	AD, AR	0.282	stop_gained	1	0	0	no evidence for pLoF pathogenicity in the gene
chr7	128851361	['G', 'C']		[]	1	0	12954	1	0	3372							FLNC	AD	0.25	splice_donor_variant	1	0	0
chr8	76852358	['CA', 'C']		[]	2	0	12956	2	0	3362							ZFHX4	AD	0.144	frameshift_variant	2	0	0	no evidence for pLoF pathogenicity in the gene
chr9	27209228	['C', 'T']		[]	1	0	12924	1	0	3374							TEK	AD	0.179	stop_gained	1	0	0
chr10	93790097	['A', 'T']		[]	1	0	12306	1	0	3128							LGI1	AD	0.191	splice_acceptor_variant	1	0	0	present in gnomAD3
chr11	46739308	['G', 'A']		[]	1	0	12976	1	0	3376							F2	AD, AR	0.162	stop_gained	1	0	0	no evidence for pLoF pathogenicity in the gene
chr11	102186016	['A', 'T']	rs1456704815	[]	1	0	11926	1	0	2794							YAP1	AD	0.19	splice_acceptor_variant	1	0	0	present in gnomAD3
chr11	102186017	['G', 'T']	rs1239789666	[]	1	0	11968	1	0	2804							YAP1	AD	0.19	splice_acceptor_variant	1	0	0	present in gnomAD3
chr12	6329325	['CTG', 'C']		[]	1	0	12056	1	0	3090							TNFRSF1A	AD	0.236	frameshift_variant	1	0	0	no evidence for pLoF pathogenicity in the gene
chr14	104775650	['A', 'G']		[]	1	0	12862	1	0	3330							AKT1	AD	0.315	splice_donor_variant	1	0	0	no evidence for pLoF pathogenicity in the gene
chr15	26548005	['T', 'A']		[]	1	0	12954	1	0	3376							GABRB3	AD	0.341	stop_gained	1	0	0
chr16	89932621	['C', 'A']		[]	1	0	12950	1	0	3360							TUBB3	AD	0.315	stop_gained	1	0	0	no evidence for pLoF pathogenicity in the gene
chr17	4898757	['G', 'C']		[]	1	0	12986	1	0	3376							CHRNE	AD, AR	0.132	stop_gained;upstream_gene_variant;downstream_gene_variant	1	0	0	no evidence for pLoF pathogenicity in the gene
chr19	11024370	['C', 'T']		[]	1	0	12958	1	0	3364							SMARCA4	AD	0.055	stop_gained	1	0	0
chr19	15178827	['GCA', 'G']		[]	1	0	12938	1	0	3364							NOTCH3	AD	0.322	frameshift_variant	1	0	0
chr19	15191659	['T', 'C']		[]	1	0	12906	1	0	3348							NOTCH3	AD	0.322	splice_acceptor_variant	1	0	0
chr2	47463030	['G', 'A']		[]	1	0	12840	1	0	3352				Likely_pathogenic	Hereditary_nonpolyposis_colorectal_neoplasms	criteria_provided&_single_submitter	MSH2	AD	0.334	splice_acceptor_variant	1	0	0
chr2	219218448	['G', 'A']		[]	5	0	12840	1	0	3332							ABCB6	AD	0.317	stop_gained	5	0	0	no evidence for pLoF pathogenicity in the gene
chr3	38581373	['T', 'G']		[]	1	0	12396	1	0	3158							SCN5A	AD	0.308	splice_acceptor_variant	1	0	0
chr3	53666536	['G', 'C']		[]	1	0	12974	1	0	3376							CACNA1D	AD, AR	0.214	splice_donor_variant	1	0	0	no evidence for pLoF pathogenicity in the gene
chr3	69739672	['C', 'G']		[]	1	0	12878	1	0	3322							MITF	AD, AR	0.308	stop_gained	1	0	0
chr4	84695968	['A', 'G']	rs1209585692	[]	1	0	10054	1	0	1796							WDFY3	AD	0.071	splice_donor_variant	1	0	0	no evidence for pLoF pathogenicity in the gene
chr5	44310532	['T', 'C']		[]	1	0	12886	1	0	3376							FGF10	AD	0.339	splice_acceptor_variant	1	0	0
chr5	138924599	['C', 'T']		[]	1	0	12742	1	0	3304				Uncertain_significance	not_provided	criteria_provided&_single_submitter	CTNNA1	AD	0.313	stop_gained	1	0	0	no evidence for pLoF pathogenicity in the gene
chr5	148442079	['C', 'T']	rs1581317093	[]	1	0	12762	1	0	3308							FBXO38	AD	0.265	stop_gained	1	0	0	no evidence for pLoF pathogenicity in the gene
chr7	128848601	['A', 'T']	rs1562999451	[]	1	0	12964	1	0	3374				Pathogenic	Myofibrillar_myopathy&_filamin_C-related&Myopathy&_distal&_4&Cardiomyopathy&_familial_hypertrophic&_26&Dilated_Cardiomyopathy&_Dominant	criteria_provided&_single_submitter	FLNC	AD	0.25	stop_gained	1	0	0
chr7	143351907	['T', 'A']		[]	1	0	12854	1	0	3338							CLCN1	AD, AR	0.256	stop_gained	1	0	0
chr9	2076227	['A', 'G']		[]	1	0	12798	1	0	3334							SMARCA2	AD	0.203	splice_acceptor_variant	1	0	0	no evidence for pLoF pathogenicity in the gene
chr9	2115820	['A', 'T']		[]	1	0	12918	1	0	3362				Likely_pathogenic	Nicolaides-Baraitser_syndrome	criteria_provided&_single_submitter	SMARCA2	AD	0.203	splice_acceptor_variant	1	0	0	no evidence for pLoF pathogenicity in the gene
chr9	134818886	['TC', 'T']		[]	3	0	12916	2	0	3350							COL5A1	AD	0.055	frameshift_variant	2	1	0
chr11	57814375	['T', 'C']		[]	1	0	9988	1	0	1788							CTNND1	AD	0.185	splice_donor_variant	1	0	0
chr12	110340932	['G', 'T']		[]	1	0	12968	1	0	3374							ATP2A2	AD	0.246	stop_gained	1	0	0
chr16	81854500	['C', 'T']		[]	1	0	12944	1	0	3366							PLCG2	AD, AR	0.281	stop_gained	0	1	0	no evidence for pLoF pathogenicity in the gene
